# A genetically supported drug repurposing pipeline for diabetes treatment using electronic health records

**DOI:** 10.1101/2022.12.14.22283414

**Authors:** Megan M. Shuey, Kyung Min Lee, Jacob Keaton, Nikhil K. Khankari, Joseph H. Breeyear, Venexia M. Walker, Donald R. Miller, Kent R. Heberer, Peter D. Reaven, Shoa L. Clarke, Jennifer Lee, Julie A. Lynch, Marijana Vujkovic, Todd L. Edwards

## Abstract

**Objectives:** The identification of novel uses for existing drug therapies has the potential to provide a rapid, low-cost approach to drug (re)discovery. In the current study we developed and tested a genetically-informed drug-repurposing pipeline for diabetes management.

**Design:** We developed and tested a genetically-informed drug-repurposing pipeline for diabetes management. This approach mapped genetically predicted gene expression signals from the largest genome-wide association study for type 2 diabetes mellitus to drug targets using publicly available databases to identify drug-gene pairs. These drug-gene pairs were then validated using a two-step approach: 1) a self-controlled case-series (SCCS) using electronic health records from a discovery and replication population, and 2) Mendelian randomization (MR).

**Setting:** The SCCS experiments were completed using two EHRs: the Million Veterans Program (USA) as the discovery and the Vanderbilt University Medical Center (Tennessee, USA) as the replication.

**Results:** After filtering on sample size, 20 candidate drug-gene pairs were validated and various medications demonstrated evidence of glycemic regulation including two anti-hypertensive classes: angiotensin-converting enzyme inhibitors as well as calcium channel blockers (CCBs). The CCBs demonstrated the strongest evidence of glycemic reduction in both validation approaches (SCCS HbA1c and glucose reduction: -0.11%, p=0.01 and -0.85 mg/dL, p=0.02, respectively; MR: OR=0.84, 95% CI=0.81, 0.87, p=5.0×10-25).

**Conclusions:** Our results support CCBs as a strong candidate medication for blood glucose reduction in addition to cardiovascular disease reduction. Further, these results support the adaptation of this approach for use in future drug-repurposing efforts for other conditions.

**Summary Boxes:** *Section 1: What is already known on this topic:* Medications with genetic support are significantly more likely to make it through clinical trials. Section 2: What this study adds
Our results identified two anti-hypertensive medication classes, calcium channel blockers and angiotensin-converting enzyme inhibitors, as genetically supported drug-repurposing targets that demonstrated glycemic measurement reduction in real-world clinical populations. These results suggest patients with diabetes or pre-diabetes could benefit from preferential use of these medication classes when they present with comorbid hypertension or other cardiovascular conditions. Finally, this study demonstrates a successful implementation of a novel genetically-supported drug-repurposing pipeline for diabetes treatment that can be readily adapted and applied to other diseases and as such it has the potential to identify/prioritize drug repurposing targets for these other conditions.
