## Supplemental Tables for "A genetically supported drug repurposing pipeline for diabetes treatment using electronic health records"

### Sheet: ST1a
Supplemental Table 1a. Number of participants with available A1c measures by drug group in VA LEAPS and Vanderbilt
Group	Drug	VA LEAPS participants	Vanderbilt BioVU participants
DIABETES	METFORMIN	20954	1732
DIABETES	INSULIN	6695	1558
DIABETES	GLYBURIDE	6428	225
DIABETES	GLIPIZIDE	5289	429
DIABETES	SAXAGLIPTIN	368	0
DIABETES	PIOGLITAZONE	300	30
DIABETES	ROSIGLITAZONE	293	5
DIABETES	ACARBOSE	115	4
DIABETES	GLIMEPIRIDE	74	302
DIABETES	LIRAGLUTIDE	72	34
DIABETES	SITAGLIPTIN	54	35
DIABETES	EMPAGLIFLOZIN	41	20
DIABETES	BROMOCRIPTINE	25	4
DIABETES	CHLORPROPAMIDE	16	0
DIABETES	EXENATIDE	14	30
DIABETES	LINAGLIPTIN	12	5
DIABETES	REPAGLINIDE	10	1
DIABETES	DULAGLUTIDE	5	14
DIABETES	TOLBUTAMIDE	5	0
DIABETES	ALBIGLUTIDE	4	1
DIABETES	NATEGLINIDE	4	10
DIABETES	MIGLITOL	2	0
EXPERIMENTAL	SIMVASTATIN	16840	561
EXPERIMENTAL	LISINOPRIL	13265	1145
EXPERIMENTAL	ATORVASTATIN	6994	619
EXPERIMENTAL	SILDENAFIL	6198	51
EXPERIMENTAL	PRAVASTATIN	2837	284
EXPERIMENTAL	ASPIRIN	2398	1834
EXPERIMENTAL	DICLOFENAC	1585	238
EXPERIMENTAL	LOVASTATIN	1336	172
EXPERIMENTAL	ROSUVASTATIN	1317	285
EXPERIMENTAL	FOSINOPRIL	937	22
EXPERIMENTAL	TOPIRAMATE	563	53
EXPERIMENTAL	BENAZEPRIL	408	68
EXPERIMENTAL	ENALAPRIL	379	123
EXPERIMENTAL	VERAPAMIL	310	81
EXPERIMENTAL	LAMOTRIGINE	290	46
EXPERIMENTAL	MICONAZOLE	259	4
EXPERIMENTAL	LIDOCAINE	242	567
EXPERIMENTAL	SULINDAC	228	2
EXPERIMENTAL	PREGABALIN	221	36
EXPERIMENTAL	MAGNESIUM OXIDE	192	0
EXPERIMENTAL	FLUVASTATIN	171	9
EXPERIMENTAL	DABIGATRAN ETEXILATE	146	6
EXPERIMENTAL	LEVETIRACETAM	132	75
EXPERIMENTAL	CARBAMAZEPINE	128	0
EXPERIMENTAL	ISOSORBIDE	122	171
EXPERIMENTAL	PHENYTOIN	121	9
EXPERIMENTAL	DIPYRIDAMOLE	119	5
EXPERIMENTAL	PRIMIDONE	110	11
EXPERIMENTAL	PENTOXIFYLLINE	62	19
EXPERIMENTAL	RAMIPRIL	59	96
EXPERIMENTAL	ISOSORBIDE DINITRATE	58	177
EXPERIMENTAL	PRILOCAINE	45	127
EXPERIMENTAL	RILUZOLE	39	0
EXPERIMENTAL	OXCARBAZEPINE	38	39
EXPERIMENTAL	SALMON CALCITONIN	37	6
EXPERIMENTAL	MINOXIDIL	23	53
EXPERIMENTAL	MAGNESIUM CITRATE	21	0
EXPERIMENTAL	MAGNESIUM HYDROXIDE	21	0
EXPERIMENTAL	PROPAFENONE	20	9
EXPERIMENTAL	DOFETILIDE	16	4
EXPERIMENTAL	DRONEDARONE	13	0
EXPERIMENTAL	OXAZEPAM	13	6
EXPERIMENTAL	PHENAZOPYRIDINE	11	0
EXPERIMENTAL	YOHIMBINE	11	0
EXPERIMENTAL	ZONISAMIDE	9	0
EXPERIMENTAL	LACOSAMIDE	8	0
EXPERIMENTAL	DALFAMPRIDINE	7	0
EXPERIMENTAL	DASATINIB	7	0
EXPERIMENTAL	SORAFENIB	7	0
EXPERIMENTAL	EICOSAPENTAENOATE	5	1
EXPERIMENTAL	QUINIDINE	5	0
EXPERIMENTAL	ORPHENADRINE	4	0
EXPERIMENTAL	MEXILETINE	3	0
EXPERIMENTAL	NINTEDANIB	3	0
EXPERIMENTAL	CARTEOLOL	2	0
EXPERIMENTAL	IBRUTINIB	2	0
EXPERIMENTAL	PROCAINAMIDE	2	0
EXPERIMENTAL	QUINAPRIL	2	0
EXPERIMENTAL	TETRACAINE	2	0
EXPERIMENTAL	BEXAROTENE	1	0
EXPERIMENTAL	ICATIBANT	1	0
EXPERIMENTAL	PROPARACAINE	1	0
EXPERIMENTAL	VENETOCLAX	1	0
CONTROL	HYDROCHLOROTHIAZIDE	4972	664
CONTROL	SERTRALINE	4407	151
CONTROL	CITALOPRAM	2838	339
CONTROL	METOPROLOL	2535	520
CONTROL	ATENOLOL	1906	240
CONTROL	FLUOXETINE	1753	176
CONTROL	AMITRIPTYLINE	886	141
CONTROL	ESCITALOPRAM	835	0
CONTROL	PROPRANOLOL	785	94
CONTROL	QUETIAPINE	766	36
CONTROL	PREDNISONE	604	412
CONTROL	PAROXETINE	560	55
CONTROL	CARVEDILOL	481	247
CONTROL	RISPERIDONE	424	47
CONTROL	NORTRIPTYLINE	342	32
CONTROL	SALSALATE	268	3
CONTROL	OLANZAPINE	185	54
CONTROL	DOXEPIN	154	22
CONTROL	EZETIMIBE	102	80
CONTROL	SOTALOL	66	17
CONTROL	FLUDROCORTISONE	48	19
CONTROL	IMIPRAMINE	42	10
CONTROL	CIPROFLOXACIN	38	182
CONTROL	BISOPROLOL	35	10
CONTROL	HYDROCORTISONE	31	58
CONTROL	DEXAMETHASONE	21	83
CONTROL	NADOLOL	18	28
CONTROL	DESIPRAMINE	16	5
CONTROL	METHYLPREDNISOLONE	15	0
CONTROL	LEVOFLOXACIN	10	104
CONTROL	MOXIFLOXACIN	6	5
CONTROL	OCTREOTIDE	5	12
CONTROL	PINDOLOL	5	0
CONTROL	NEBIVOLOL	4	22
CONTROL	PITAVASTATIN	4	11
CONTROL	CLOZAPINE	1	13
CONTROL	PROTRIPTYLINE	1	0
CONTROL	SOMATROPIN	1	20

### Sheet: ST1b
Supplemental Table 1b. Number of participants with available glucose measures by drug group in VA LEAPS and Vanderbilt
Group	Drug	VA LEAPS participants	Vanderbilt BioVU participants
DIABETES	METFORMIN	25046	4381
DIABETES	GLYBURIDE	9711	651
DIABETES	INSULIN	8004	4575
DIABETES	GLIPIZIDE	7025	1117
DIABETES	ROSIGLITAZONE	429	28
DIABETES	SAXAGLIPTIN	386	2
DIABETES	PIOGLITAZONE	345	100
DIABETES	BROMOCRIPTINE	214	25
DIABETES	ACARBOSE	136	17
DIABETES	GLIMEPIRIDE	81	703
DIABETES	LIRAGLUTIDE	73	52
DIABETES	SITAGLIPTIN	54	77
DIABETES	EMPAGLIFLOZIN	41	34
DIABETES	CHLORPROPAMIDE	27	1
DIABETES	REPAGLINIDE	17	14
DIABETES	EXENATIDE	14	52
DIABETES	TOLBUTAMIDE	13	0
DIABETES	LINAGLIPTIN	11	10
DIABETES	ALBIGLUTIDE	6	0
DIABETES	DULAGLUTIDE	6	18
DIABETES	NATEGLINIDE	4	32
DIABETES	MIGLITOL	2	0
EXPERIMENTAL	SIMVASTATIN	127647	3498
EXPERIMENTAL	LISINOPRIL	97013	6616
EXPERIMENTAL	SILDENAFIL	32811	461
EXPERIMENTAL	ASPIRIN	23073	11303
EXPERIMENTAL	ATORVASTATIN	22491	2829
EXPERIMENTAL	LOVASTATIN	12800	770
EXPERIMENTAL	PRAVASTATIN	12505	1660
EXPERIMENTAL	FOSINOPRIL	10635	73
EXPERIMENTAL	DICLOFENAC	9858	1328
EXPERIMENTAL	ROSUVASTATIN	4800	1411
EXPERIMENTAL	VERAPAMIL	3712	715
EXPERIMENTAL	TOPIRAMATE	3612	405
EXPERIMENTAL	PHENYTOIN	2529	254
EXPERIMENTAL	BENAZEPRIL	2431	368
EXPERIMENTAL	ENALAPRIL	2423	922
EXPERIMENTAL	SULINDAC	2358	64
EXPERIMENTAL	LAMOTRIGINE	2148	467
EXPERIMENTAL	CARBAMAZEPINE	1662	0
EXPERIMENTAL	LIDOCAINE	1560	6143
EXPERIMENTAL	MICONAZOLE	1551	80
EXPERIMENTAL	FLUVASTATIN	1475	39
EXPERIMENTAL	LEVETIRACETAM	1126	947
EXPERIMENTAL	MAGNESIUM OXIDE	1033	0
EXPERIMENTAL	PREGABALIN	996	400
EXPERIMENTAL	ISOSORBIDE DINITRATE	963	1256
EXPERIMENTAL	DABIGATRAN ETEXILATE	754	52
EXPERIMENTAL	DIPYRIDAMOLE	753	70
EXPERIMENTAL	PRIMIDONE	720	125
EXPERIMENTAL	ISOSORBIDE	641	1250
EXPERIMENTAL	PENTOXIFYLLINE	571	105
EXPERIMENTAL	SALMON CALCITONIN	550	72
EXPERIMENTAL	RAMIPRIL	424	482
EXPERIMENTAL	OXAZEPAM	421	24
EXPERIMENTAL	MAGNESIUM HYDROXIDE	404	0
EXPERIMENTAL	MAGNESIUM CITRATE	288	0
EXPERIMENTAL	OXCARBAZEPINE	266	376
EXPERIMENTAL	RILUZOLE	264	1
EXPERIMENTAL	PRILOCAINE	237	746
EXPERIMENTAL	PROPAFENONE	220	109
EXPERIMENTAL	SORAFENIB	210	0
EXPERIMENTAL	MINOXIDIL	154	415
EXPERIMENTAL	PHENAZOPYRIDINE	136	0
EXPERIMENTAL	DOFETILIDE	132	52
EXPERIMENTAL	YOHIMBINE	130	0
EXPERIMENTAL	QUINIDINE	116	0
EXPERIMENTAL	ORPHENADRINE	106	0
EXPERIMENTAL	DASATINIB	93	0
EXPERIMENTAL	DRONEDARONE	84	0
EXPERIMENTAL	IBRUTINIB	79	0
EXPERIMENTAL	DALFAMPRIDINE	66	0
EXPERIMENTAL	ZONISAMIDE	62	0
EXPERIMENTAL	EICOSAPENTAENOATE	46	7
EXPERIMENTAL	PROCAINAMIDE	35	0
EXPERIMENTAL	MEXILETINE	32	0
EXPERIMENTAL	LACOSAMIDE	28	0
EXPERIMENTAL	TETRACAINE	27	0
EXPERIMENTAL	DISOPYRAMIDE	22	0
EXPERIMENTAL	QUINAPRIL	17	0
EXPERIMENTAL	BEXAROTENE	16	0
EXPERIMENTAL	CARTEOLOL	13	0
EXPERIMENTAL	NINTEDANIB	13	0
EXPERIMENTAL	PROPARACAINE	6	0
EXPERIMENTAL	6-AMINOCAPROIC ACID	4	0
EXPERIMENTAL	DYCLONINE	2	0
EXPERIMENTAL	IVABRADINE	2	0
EXPERIMENTAL	BORTEZOMIB	1	0
EXPERIMENTAL	CLOFAZIMINE	1	0
EXPERIMENTAL	IXAZOMIB	1	0
EXPERIMENTAL	MOEXIPRIL	1	0
EXPERIMENTAL	MORICIZINE	1	0
EXPERIMENTAL	OPRELVEKIN	1	0
EXPERIMENTAL	VENETOCLAX	1	0
CONTROL	HYDROCHLOROTHIAZIDE	61523	1731
CONTROL	SERTRALINE	29743	248
CONTROL	CITALOPRAM	26808	389
CONTROL	ATENOLOL	23108	568
CONTROL	METOPROLOL	19954	1726
CONTROL	FLUOXETINE	14162	207
CONTROL	AMITRIPTYLINE	9039	204
CONTROL	PREDNISONE	8487	1058
CONTROL	PROPRANOLOL	7056	171
CONTROL	PAROXETINE	5447	108
CONTROL	QUETIAPINE	5131	30
CONTROL	SALSALATE	3771	11
CONTROL	ESCITALOPRAM	3630	6
CONTROL	RISPERIDONE	3493	52
CONTROL	NORTRIPTYLINE	2931	56
CONTROL	CARVEDILOL	2512	805
CONTROL	OLANZAPINE	1930	58
CONTROL	DOXEPIN	1348	36
CONTROL	EZETIMIBE	699	145
CONTROL	DEXAMETHASONE	616	804
CONTROL	SOTALOL	586	55
CONTROL	CIPROFLOXACIN	561	142
CONTROL	FLUDROCORTISONE	525	20
CONTROL	HYDROCORTISONE	503	97
CONTROL	IMIPRAMINE	461	16
CONTROL	LEVOFLOXACIN	310	202
CONTROL	NADOLOL	291	59
CONTROL	DESIPRAMINE	255	8
CONTROL	METHYLPREDNISOLONE	193	35
CONTROL	BISOPROLOL	112	33
CONTROL	MOXIFLOXACIN	77	140
CONTROL	OCTREOTIDE	75	21
CONTROL	PINDOLOL	32	1
CONTROL	PREDNISOLONE	22	30
CONTROL	ACEBUTOLOL	19	4
CONTROL	NEBIVOLOL	17	49
CONTROL	PITAVASTATIN	16	7
CONTROL	CORTISONE	15	0
CONTROL	SOMATROPIN	10	13
CONTROL	NORFLOXACIN	6	0
CONTROL	OFLOXACIN	5	11
CONTROL	CERIVASTATIN	4	0
CONTROL	PROTRIPTYLINE	4	2
CONTROL	CLOZAPINE	3	13
CONTROL	TRIMIPRAMINE	2	0
CONTROL	AMOXAPINE	1	0

### Sheet: ST2
Supplemental Table 2. Pregnancy-related international classifiers of disease (ICD-9/10) codes and laboratory measures.
Classification	Description	Codes or Measurements
ICD-9/10
	Supervision of pregnancy	V22*, V23.89, V61.6, V61.7, O09*, Z33*, Z34*, O09*
	Ectopic pregnancy	633.*, 761.4, O00*
	Late pregnancy	645.*, O48*
	Complications of pregnancy	646.8*, 646.9*, O002*
	Multiple gestation	651.*, O30*, O31*
	Other	P01.4
Laboratory Measurements
	Hematocrit	BetHCT > 5
	Human chorionic gonadotropin	BeHCG, B-HCG, HCG-B positive

### Sheet: ST3a
Supplemental Table 2a. HbA1c: Baseline characteristics in VA LEAPS
Index = date of drug initiation
	DM		Experimental		Control
N	40780		58407		25170
Age
Mean	60.35		61.03		55.92
SD	12.8		12.12		15.46
Sex
Male	38629	0.947254	55426	0.948962	22309	0.886333
Female	2151	0.0527464	2981	0.0510384	2861	0.113667
Race
White	28915	0.709049	42225	0.722944	17513	0.695789
Black	5446	0.133546	8901	0.152396	4524	0.179738
Other	1076	0.0263855	1534	0.026264	742	0.0294795
Unknown	5343	0.13102	5747	0.0983957	2391	0.094994
BMI
Mean	31.66		30.57		30.5
SD	6.38		5.87		6.27
Smoking status
Current	12580	0.308485	19187	0.328505	9280	0.368693
Former	20435	0.501103	29059	0.497526	11360	0.451331
Never	7174	0.17592	9898	0.169466	4412	0.175288
Unknown	591	0.0144924	263	0.00450288	118	0.00468812
Glycemic status
Normal	6223	0.152599	18369	0.3145	10604	0.421295
PreDM	3029	0.0742766	24420	0.418101	9798	0.389273
DM	30189	0.740289	14675	0.251254	4349	0.172785
Other or excluded	1339	0.0328347	943	0.0161453	419	0.0166468
Comorbidities†
CeVD	863	0.0211623	1899	0.0325132	592	0.0235201
CHF	883	0.0216528	1223	0.0209393	623	0.0247517
CPD	3981	0.0976214	7419	0.127022	3090	0.122765
Dementia	282	0.00691515	518	0.0088688	403	0.0160111
DM	27404	0.671996	17317	0.296488	4973	0.197576
DM_Comp	3834	0.0940167	2521	0.0431626	848	0.0336909
Hemi_Para	96	0.0023541	228	0.00390364	86	0.00341677
HIV_AIDS	135	0.00331045	251	0.00429743	106	0.00421136
Liver_Mild	1365	0.0334723	1713	0.0293287	1170	0.0464839
Liver_Severe	224	0.00549289	361	0.00618077	290	0.0115217
Malignancy	2615	0.0641246	4887	0.0836715	1791	0.0711561
Metastasis	97	0.00237862	180	0.00308182	96	0.00381406
MI	296	0.00725846	495	0.00847501	203	0.00806516
Pep_Ulc	338	0.00828838	660	0.0113	254	0.0100914
PVD	1162	0.0284944	2085	0.0356978	712	0.0282876
Renal	1052	0.025797	2032	0.0347904	863	0.0342868
Rheum	306	0.00750368	451	0.00772168	339	0.0134684
*Glycemic status is based on a combination of international classifier of disease (ICD v 9 or 10) codes, hemaglobin A1c measurement, and medication.
† Any ICD diagnosis code during the 2 years prior to drug initiation.
Abbreviations: DM, diabetes mellitus; DM_Comp, ;Hemi_Para, ;HIV_AIDs, human immune deficiency infection and acquired immunodeficiency syndrome; MI, myocardial infarction; PVD, peripheral vascular disease

### Sheet: ST3b
Supplemental Table 2b. HbA1c: Baseline characteristics in Vanderbilt BioVU
	DM		Experimental		Control
N	4439		7014		3912
Age
Mean	50.56		58		53.3
SD	19.3		15.9		17.1
Sex
Male	2122	0.478036	3780	0.538922	1620	0.41411
Female	2317	0.521964	3234	0.461078	2292	0.58589
Race
White	3422	0.770894	5380	0.767037	3121	0.797802
Black	839	0.189007	1396	0.199031	625	0.159765
Other	152	0.0342419	206	0.0293698	142	0.0362986
Unknown	26	0.00585718	32	0.0045623	24	0.00613497
BMI
Mean	33		32.4		32.1
SD	7.6		7.5		8
Smoking status
Current	279	0.062852	274	0.0390647	366	0.0935583
Former	537	0.120973	688	0.0980895	705	0.180215
Never	2114	0.476233	2003	0.285572	2117	0.541155
Unknown
Glycemic status
Normal	156	0.0351431	3783	0.53935	1441	0.368354
PreDMi	135	0.0304123	473	0.0674366	1196	0.305726
Dmii	3163	0.712548	1698	0.242087	852	0.217791
Other or excludediii	985	0.221897	1060	0.151126	423	0.108129
Comorbidities†
CeVD	112	0.0252309	281	0.0400627	176	0.0449898
CHF	279	0.062852	671	0.0956658	419	0.107106
CPD	89	0.0200496	280	0.0399202	213	0.0544479
Dementia	26	0.00585718	49	0.00698603	45	0.0115031
DM	3984	0.897499	3310	0.471913	1417	0.362219
DM_Comp	451	0.101599	581	0.0828343	178	0.045501
Hemi_Para	5	0.00112638	8	0.00114058	2	0.000511247
HIV_AIDS	43	0.00968687	39	0.00556031	179	0.0457566
Liver_Mild	128	0.0288353	147	0.0209581	192	0.0490798
Liver_Severe	81	0.0182474	89	0.0126889	161	0.0411554
Malignancy	91	0.0205001	157	0.0223838	109	0.027863
Metastasis	47	0.01	54	0.00769889	94	0.0240286
MI	54	0.0121649	118	0.0168235	54	0.0138037
Pep_Ulc	4	0.000901104	14	0.00199601	7	0.00178937
PVD	80	0.0180221	123	0.0175364	131	0.0334867
Renal	115	0.0259067	285	0.040633	183	0.0467791
Rheum	28	0.00630773	37	0.00527516	82	0.0209611
*Glycemic status is based on a combination of international classifier of disease (ICD v 9 or 10) codes, hemaglobin A1c measurement, and medication.
iPreDM is defined as a prediabetes specific ICD code.
iiDM includes a combination of type 2 diabetes ICD codes, medication, and elevated hemaglobin A1c.
iiiOther or excluded includes patients with type 1 diabetes or diabetes secondary to other clinical diseases.
† Any ICD diagnosis code during the 2 years prior to drug initiation.
Abbreviations: DM, diabetes mellitus; DM_Comp, ;Hemi_Para, ;HIV_AIDs, human immune deficiency infection and acquired immunodeficiency syndrome; MI, myocardial infarction; PVD, peripheral vascular disease

### Sheet: ST4a
Supplemental Table 4a. Glucose: Baseline characteristics in VA LEAPS
Index = date of drug initiation
	DM		Experimental		Control
N	51645		391363		235493
Age
Mean	60.05		60.4		55.2
SD	13.1		13.19		16.01
Sex
Male	48816	0.945222	371298	0.94873	209881	0.891241
Female	2829	0.0547778	20065	0.0512695	25612	0.108759
Race
White	35230	0.682157	279251	0.713534	159399	0.676874
Black	7719	0.149463	55760	0.142476	42501	0.180477
Other	1332	0.0257915	7718	0.0197208	5008	0.021266
Unknown	7364	0.142589	48634	0.124268	28585	0.121384
BMI
Mean	31.4		29.02		28.77
SD	6.35		5.46		5.82
Smoking status
Current	16528	0.320031	143488	0.366637	99395	0.422072
Former	25283	0.489554	181739	0.464375	95761	0.406641
Never	8803	0.170452	61713	0.157687	36987	0.157062
Unknown	1031	0.0199632	4423	0.0113015	3350	0.0142255
Glycemic status
Normal	9007	0.174402	290466	0.742191	190101	0.807247
PreDM	3503	0.0678284	71962	0.183875	32930	0.139834
DM	37499	0.726092	25306	0.0646612	9799	0.0416106
Other or excluded	1636	0.0316778	3629	0.00927272	2663	0.0113082
Comorbidities†
CeVD	1081	0.0209314	12843	0.0328161	5041	0.0214062
CHF	1148	0.0222287	8317	0.0212514	4671	0.019835
CPD	5020	0.0972021	50072	0.127943	28679	0.121783
Dementia	384	0.00743538	3704	0.00946436	3682	0.0156353
DM	31981	0.619247	26210	0.0669711	9152	0.0388632
DM_Comp	4274	0.0827573	3792	0.00968921	1608	0.00682823
Hemi_Para	134	0.00259464	1807	0.0046172	948	0.0040256
HIV_AIDS	226	0.00437603	3827	0.00977865	3171	0.0134654
Liver_Mild	1842	0.0356666	11561	0.0295404	12562	0.0533434
Liver_Severe	313	0.00606061	2146	0.0054834	2789	0.0118432
Malignancy	3465	0.0670927	35210	0.0899676	19854	0.0843082
Metastasis	169	0.00327234	1930	0.00493148	1935	0.0082168
MI	358	0.00693194	2836	0.00724647	1242	0.00527404
Pep_Ulc	464	0.00898441	5167	0.0132026	3377	0.0143401
PVD	1371	0.0265466	13193	0.0337104	5630	0.0239073
Renal	1354	0.0262174	10516	0.0268702	5999	0.0254742
Rheum	361	0.00699003	4107	0.0104941	4493	0.0190791
*Glycemic status is based on a combination of international classifier of disease (ICD v 9 or 10) codes, hemaglobin A1c measurement, and medication.
† Any ICD diagnosis code during the 2 years prior to drug initiation.
Abbreviations: DM, diabetes mellitus; DM_Comp, ;Hemi_Para, ;HIV_AIDs, human immune deficiency infection and acquired immunodeficiency syndrome; MI, myocardial infarction; PVD, peripheral vascular disease

### Sheet: ST4b
Supplemental Table 4b. Glucose: Baseline characteristics in Vanderbilt BioVU
	DM		Experimental		Control
N	11889		45895		9371
Age
Mean	55.1		57		56.3
SD	15.4		15.7		16.6
Sex
Male	5789	0.487	23497	0.511973	4105	0.438054
Female	6100	0.513079	22398	0.488027	5266	0.561946
Race
White	9274	0.780049	36028	0.785009	7787	0.830968
Black	2269	0.190849	8995	0.195991	1274	0.135951
Other	263	0.0221213	712	0.0155137	230	0.0245438
Unknown	83	0.00698124	160	0.00348622	80	0.00853698
BMI
Mean	32.4		30.9		29.6
SD	8		7.6		6.9
Smoking status
Current	845	0.0710741	2141	0.04665	1182	0.126134
Former	1766	0.148541	4191	0.0913171	1742	0.185893
Never	6631	0.557742	21699	0.472797	5972	0.637285
Unknown	2647	0.222643	17864	0.389236	475	0.0506883
Glycemic status*
Normal	1124	0.0945412	36612	0.797734	7924	0.845587
PreDMi	548	0.046093	1183	0.0257762	547	0.0583716
Dmii	8327	0.700395	4737	0.103214	567	0.0605058
Other or excludediii	1890	0.15897	3363	0.073276	333	0.0355352
Comorbidities†
CeVD	334	0.0280932	1636	0.0356466	458	0.0488742
CHF	1172	0.0985785	5239	0.114152	1155	0.123253
CPD	551	0.0463454	2409	0.0524894	418	0.0446057
Dementia	100	0.00841114	348	0.00758253	109	0.0116316
DM	7338	0.617209	4071	0.0887025	2731	0.291431
DM_Comp	1455	0.122382	2870	0.062534	178	0.0189948
Hemi_Para	8	0.000672891	43	0.000936921	5	0.000533561
HIV_AIDS	151	0.0127008	467	0.0101754	268	0.0285989
Liver_Mild	681	0.0572798	1241	0.02704	522	0.0557038
Liver_Severe	94	0.00790647	285	0.00620983	187	0.0199552
Malignancy	616	0.0518126	2015	0.0439046	857	0.0914524
Metastasis	366	0.0307848	1011	0.0220285	366	0.0390567
MI	69	0.00580368	257	0.00559974	70	0.00746985
Pep_Ulc	38	0.00319623	128	0.00278897	22	0.00234767
PVD	432	0.0363361	1129	0.0245996	491	0.0523957
Renal	580	0.0487846	2176	0.0474126	580	0.0618931
Rheum	75	0.00630835	188	0.00409631	104	0.0110981
*Glycemic status is based on a combination of international classifier of disease (ICD v 9 or 10) codes, hemaglobin A1c measurement, and medication.
iPreDM is defined as a prediabetes specific ICD code.
iiDM includes a combination of type 2 diabetes ICD codes, medication, and elevated hemaglobin A1c.
iiiOther or excluded includes patients with type 1 diabetes or diabetes secondary to other clinical diseases.
† Any ICD diagnosis code during the 2 years prior to drug initiation.
Abbreviations: DM, diabetes mellitus; DM_Comp, ;Hemi_Para, ;HIV_AIDs, human immune deficiency infection and acquired immunodeficiency syndrome; MI, myocardial infarction; PVD, peripheral vascular disease
